# Prediction of radiation-induced hypothyroidism using radiomic data analysis does not show superiority over standard normal tissue complication models

**DOI:** 10.1101/2021.09.23.21264007

**Authors:** Urszula Smyczynska, Szymon Grabia, Zuzanna Nowicka, Anna Papis-Ubych, Robert Bibik, Tomasz Latusek, Tomasz Rutkowski, Jacek Fijuth, Wojciech Fendler, Bartłomiej Tomasik

## Abstract

State-of-art normal tissue complication probability (NTCP) models do not take into account more complex individual anatomical variations, which can be objectively quantitated and compared in radiomic analysis. The goal of this project was development of radiomic NTCP model for radiation-induced hypothyroidism (RIHT) using imaging biomarkers (radiomics). We gathered CT images and clinical data from 98 patients, who underwent intensity-modulated radiation therapy (IMRT) for head and neck cancers with a planned total dose of 70.0 Gy (33–35 fractions). During the 28-month (median) follow-up 27 patients (28%) developed RIHT. For each patient, we extracted 1316 radiomic features from original and transformed images using manually contoured thyroid masks. Creating models based on clinical, radiomic features or a combination thereof, we considered 3 variants of data preprocessing. Based on their performance metrics (sensitivity, specificity), we picked best models for each variant ((0.8, 0.96), (0.9, 0.93), (0.9, 0.89) variant-wise) and compared them with external NTCP models ((0.82, 0.88), (0.82, 0.88), (0.76, 0.91)). Our models reach accuracy comparable with or better than previously presented non-radiomic NTCP models. The benefit of our approach is obtaining the RIHT predictions before treatment planning to adjust IMRT plan to avoid the thyroid region in most susceptible patients.
