## Supplementary material for "Prediction of radiation-induced hypothyroidism using radiomic data analysis does not show superiority over standard normal tissue complication models": Table_S1_Patients_characteristics_medrxiv.xlsx

### Sheet: Sheet1
Table S1: Raw patients' data (anonymized)
ID	Center	Sex	Age range (years)	T	N	M	Stage	Time to follow-up (months)	Baseline fT4 (pg/mL)	Baseline TSH (mIU/L)	D min (Gy)	D mean (Gy)	D50 (Gy)	D max (Gy)	V thyroid (cm3)	V10	V20	V30	V40	V50	V60	V70	D mean pituitary gland (Gy)	Hypothyroidism
A01	A	Male	40-44	4	1	0	IV	38	8.53	0.23	44.938	55.914	55.543	72.43	29	100	100	100	100	93.0159	16.4965	2.3555	3.796	NO
A02	A	Female	60-64	2	1	0	III	37	8.19	1.93	47.342	52.736	58.848	57.472	12.8	100	100	100	100	90.7396	0	0	6.158	YES
A03	A	Male	55-59	3	0	0	III	23	6.31	0.72	39.877	52.649	52.238	61.603	6.7	100	100	100	99.9941	69.7858	8.25927	0	2.74	YES
A04	A	Male	55-59	2	0	0	II	21	8.19	0.04	1.109	14.99	4.238	51.475	58.5	33.9558	28.1164	24.6372	21.132	4.36661	0	0	3.289	NO
A05	A	Male	50-54	4	0	0	IV	26	8.41	0.7	29.064	53.692	54.103	56.458	18.2	100	100	99.9901	99.4557	96.8443	0	0	5.501	NO
A06	A	Male	60-64	3	1	0	III	23	8.96	0.5	47.053	56.776	54.576	71.388	32.7	100	100	100	100	93.1501	28.0746	1.26854	4.985	NO
A07	A	Female	35-39	2	2b	0	IV	39	4.68	0.86	42.228	56.114	56.385	72.129	19.2	100	100	100	100	83.1902	31.009	1.15954	5.007	NO
A08	A	Male	65-69	3	1	0	III	28	5.82	0.18	34.54	54.204	54.252	65.195	52.5	100	100	100	99.335	73.7792	21.383	0	2.925	NO
A09	A	Male	50-54	4	2c	0	IV	26	7.16	0.49	46.483	55.595	55.084	65.531	28.7	100	100	100	100	98.9392	15.7396	0	7.339	NO
A10	A	Female	55-59	1	0	0	I	32	6.77	0.68	47.375	51.348	54.22	54.42	14.9	100	100	100	100	81.6217	0	0	2.127	NO
A11	A	Female	50-54	2	2c	0	IV	15	6.56	1.65	45.53	59.036	58.272	72.825	11.2	100	100	100	100	90.1813	45.154	9.85619	3.894	YES
A12	A	Male	55-59	2	1	0	III	29	6.52	0.65	41.474	53.435	55.033	57.914	20	100	100	100	100	83.7542	0	0	4.156	NO
A13	A	Male	60-64	2	2c	0	IV	16	55.72	0.03	46.25	60.024	59.724	71.82	10.5	100	100	100	100	98.4892	47.1667	0.175697	3.663	YES
A14	A	Male	60-64	2	2	0	IV	28	5.61	1.18	29.072	54.291	55.481	67.253	21.9	100	100	99.9256	94.1526	82.0511	20.3255	0	4.148	NO
A15	A	Male	60-64	1	0	0	I	31	4.68	0.51	2.098	22.873	9.459	56.751	45.8	49.7951	40.4099	35.2463	30.4961	24.7449	0	0	2.501	NO
A16	A	Male	60-64	1	2c	0	IV	35	3.08	1.6	53.616	55.439	55.47	56.698	13.1	100	100	100	100	100	0	0	4.266	NO
A17	A	Male	65-69	2	2b	0	IV	33	6.5	0.23	23.543	61.902	62.901	72.689	26.5	100	100	99.8009	99.3588	98.8355	96.1129	1.24219	2.068	NO
A18	A	Female	60-64	2	0	0	II	30	6.94	0.38	37.099	50.11	51.763	61.803	33.6	100	100	100	95.3887	61.3222	0.487717	0	5.371	NO
A19	A	Male	55-59	1	2	0	IV	15	5.51	1.68	48.303	59.337	67.697	71.634	18.8	100	100	100	100	99.7805	44.7783	8.5515	5.485	YES
A20	A	Female	65-69	2	2b	0	IV	22	6.54	0.32	31.898	56.872	56.835	72.754	21.5	100	100	100	98.9704	79.6418	34.8762	8.03422	3.045	NO
A21	A	Male	65-69	2	0	0	II	42	5.09	0.5	3.617	31.683	23.487	55.461	25.6	79.254	65.1743	55.0557	44.1708	24.1768	0	0	3.42	NO
A22	A	Male	65-69	4	1	0	IV	40	9.64	0.06	25.838	54.385	54.881	68.534	58.8	100	100	99.8663	98.4437	79.3524	20.3884	0	4.103	NO
A23	A	Female	65-69	2	2b	0	IV	14	7.95	0.7	46.784	57.843	55.285	71.933	14.3	100	100	100	100	96.9855	38.2658	3.81859	4.569	YES
A24	A	Male	50-54	3	1	0	III	23	5.12	0.78	47.61	55.17	54.162	61.926	11.4	100	100	100	100	95.8014	18.8608	0	4.31	NO
A25	A	Female	55-59	4	1	0	IV	17	7.86	0.29	46.118	56.45	56.72	64.484	19.3	100	100	100	100	98.1158	0.592721	0	4.467	NO
A26	A	Female	60-64	2	0	0	II	14	3.3	1.5	47.588	56.237	53.806	62.784	6.8	100	100	100	100	98.0466	26.4765	0	5.964	YES
A27	A	Female	65-69	2	1	0	III	37	5.42	1	46.86	54.264	54.287	59.447	18.8	100	100	100	100	97.4888	0	0	3.939	NO
A28	A	Male	55-59	1	2	0	IV	42	6.79	0.95	45.096	56.28	55.579	62.246	19	100	100	100	100	95.6772	26.0657	0	6.14	NO
A29	A	Female	55-59	2	2b	0	IV	13	4.91	1.08	42.622	52.524	52.616	64.658	12.5	100	100	100	100	73.0433	0.598798	0	2.597	YES
A30	A	Male	75-79	2	2b	0	IV	27	7.05	0.13	47.375	57.726	57.408	70.483	39.6	100	100	100	100	95.8175	41.0426	0	3.051	NO
A31	A	Male	75-79	4	0	0	IV	40	4.28	1.73	53.184	60.772	58.201	72.099	20.4	100	100	100	100	100	44.2174	16.1835	2.473	NO
A32	A	Male	50-54	2	2b	0	IV	35	4.1	0.7	45.122	55.855	56.275	58.887	32	100	100	100	100	99.3572	0	0	4.19	NO
A33	A	Male	60-64	1	1	0	III	26	7.22	0.4	42.835	52.102	52.431	62.297	19	100	100	100	100	95.378	26.2345	0	3.271	NO
A34	A	Female	60-64	2	0	0	II	29	6.19	0.78	33.262	45.919	46.303	54.275	15.4	100	100	100	89.7717	25.6937	0	0	2.855	NO
A35	A	Female	35-39	1	2c	0	IV	14	5.91	1.06	37.411	49.699	50.2	67.07	28	100	100	100	99.022	48.262	0.371929	0	3.641	YES
A36	A	Female	60-64	2	2b	0	IV	15	4.25	2.22	51.793	59.813	55.615	72.586	4.8	100	100	100	100	100	44.792	7.35167	2.4	YES
A37	A	Male	60-64	2	2b	0	IV	42	5.59	1.93	43.192	58.566	59.164	69.952	20.5	100	100	100	100	94.3015	37.4696	0	4.641	NO
A38	A	Male	65-69	2	2b	0	IV	22	9.12	0.15	24.273	46.157	46.344	62.651	40.6	100	100	97.5991	76.6726	34.9724	1.91407	0	3.428	NO
B01	B	Male	70-74	2	0	0	II	22	12.295	0.199	52.275	56.538	54.755	60.795	21.68	100	100	100	100	100	5.261	0	3.975	NO
B02	B	Male	50-54	3	2a	0	IV	14	13.2	0.392	48.325	55.177	55.865	57.565	12.61	100	100	100	100	98.404	0	0	3.505	YES
B03	B	Male	60-64	3	2b	0	IV	24	9.283	1.347	41.075	56.004	55.145	61.745	32.68	100	100	100	100	95.004	15.868	0	3.195	NO
B04	B	Male	60-64	4	2b	0	IV	22	5.7	1.147	42.955	53.474	53.715	62.425	48.03	100	100	100	100	85.797	9.872	0	4.065	NO
B05	B	Female	60-64	2	2b	0	IV	11	7.127	0.319	51.825	57.3	58.505	61.975	8.49	100	100	100	100	100	15.928	0	3.795	YES
B06	B	Male	65-69	2	0	0	II	24	9.328	0.497	45.855	55.234	54.545	63.995	28.98	100	100	100	100	97.331	4.331	0	2.71	NO
B07	B	Male	50-54	2	2b	0	IV	24	11.137	0.682	51.245	56.262	54.865	61.135	9.25	100	100	100	100	100	3.964	0	2.765	NO
B08	B	Female	60-64	3	1	0	IV	20	7.166	0.632	41.245	53	53.945	56.025	37.41	100	100	100	100	88.873	0	0	4.78	NO
B09	B	Male	65-69	2	2c	0	IV	21	9.064	0.654	48.205	53.735	53.955	59.995	26.54	100	100	100	100	98.494	0	0	3.655	NO
B10	B	Male	55-59	4	0	0	IV	13	8.214	1.054	56.765	59.459	59.575	61.645	15.45	100	100	100	100	100	26.25	0	3.835	YES
B11	B	Male	70-74	2	2b	0	IV	19	8.049	1.211	25.675	56.474	58.075	62.085	21.16	100	100	99.761	99.076	94.66	23.714	0	5.305	NO
B12	B	Male	50-54	3	0	0	III	23	10.094	1.533	3.515	41.906	50.415	61.675	42.87	87.199	79.672	75.375	66.89	50.828	9.671	0	4.88	NO
C01	C	Male	60-64	4	2b	0	IV	24	8.062	1.283	24.219	43.023	43.892	51.031	10.3	100	100	98.9939					4.941	YES
C02	C	Male	55-59	3	0	0	III	19	7.886	0.612	9.36	50.066	51.228	70.946	12.1	100	100	96.0633					4.83735	YES
C03	C	Male	50-54	2	2	0	IV	8	10.167	1.208	47.029	50.284	50.382	52.001	7.7	100	100	100	100				2.3848	YES
C04	C	Male	45-49	4	2c	0	IV	40	6.418	0.618	35.49	49.566	51.278	69.021	28	100	100	100					4.6905	NO
C05	C	Male	60-64	2	0	0	II	41	7.781	1.245	31.13	47.366	44.555	61.551	17.3	100	100	100					3.73815	NO
C06	C	Female	60-64	1	0	0	I	43	6.51	1.841	35.261	45.552	44.401	59.3115	28.4	100	100	100					3.3748	NO
C07	C	Male	55-59	2	0	0	II	42	8.572	0.3	39.055	46.345	46.516	54.139	23.5	100	100	100					6.1538	NO
C08	C	Male	60-64	2	2b	0	IV	43	7.44	0.612	41.726	51.52	51.988	53.376	15.3	100	100	100	100				4.03075	NO
C09	C	Male	50-54	4	2b	0	IV	41	3.736	0.821	24.034	37.434	36.897	51.494	21.5	100	100	93.7749					4.32744	NO
C10	C	Male	50-54	2	2b	0	IV	41	8.062	0.3	30.715	44.17	44.761	54.378	12.8	100	100	100					6.95854	NO
C11	C	Male	55-59	2	2b	0	IV	13	17.515	0.168	45.945	55.712	54.433	73.209	16.7	100	100	100	100				2.4112	YES
C12	C	Male	65-69	3	0	0	III	21	11.833	0.676	55.576	68.279	70.402	74.383	10.7	100	100	100	100	100			6.16112	YES
C13	C	Male	45-49	3	2c	0	IV	38	5.546	0.255	28.425	43.738	44.247	57.072	39.5	100	100	97.7741					4.40616	NO
C14	C	Male	70-74	2	0	0	II	37	8.534	0.379	45.423	62.674	63.911	66.519	38.8	100	100	100	100				3.18825	NO
C15	C	Female	50-54	4	2c	0	IV	16	9.144	0.489	44.062	51.137	51.164	65.624	10.8	100	100	100	100				3.65728	YES
C16	C	Female	45-49	2	1	0	IV	40	9.789	1.152	34.585	46.986	46.847	63.145	14.4	100	100	100					5.37408	NO
C17	C	Male	50-54	0	3	0	IV	24	5.828	0.949	37.408	45.716	46.611	51.95	10.2	100	100	100	88.9285				7.85273	YES
C18	C	Male	55-59	4	2b	0	IV	42	5.943	1.783	18.683	32.501	32.306	48.306	5.7	100	100	61.0532					3.42672	NO
C19	C	Male	50-54	3	2c	0	IV	34	9.462	0.653	28.852	40.693	40.267	53.834	20.9	100	100	99.1705					3.88278	NO
C20	C	Male	70-74	4	2b	0	IV	21	7.956	0.512	28.069	53.927	53.093	71.43	16.8	100	100	99.9836					2.23335	YES
C21	C	Male	50-54	4	2b	0	IV	38	9.105	0.278	15.056	49.122	49.041	70.897	18.9	100	100	96.0006					2.20088	NO
C22	C	Male	45-49	4	2c	0	IV	39	6.727	0.845	15.487	34.018	33.617	61.002	11.9	100	100	62.6749					2.15072	NO
C23	C	Male	70-74	2	0	0	II	38	28.991	1.611	31.43	47.484	48.739	51.65	16.4	100	100	100					4.39398	NO
C24	C	Male	60-64	2	0	0	II	38	5.658	1.687	27.79	49.248	48.887	61.733	68.4	100	100	99.6659					4.72648	NO
C25	C	Male	55-59	2	1	0	IV	37	5.435	0.719	33.578	51.161	51.208	62.326	13.4	100	100	100					4.14403	NO
C26	C	Male	65-69	2	0	0	II	36	6.237	0.553	14.29	48.588	52.626	56.781	33.8	100	100	92.1501					3.0096	NO
C27	C	Male	50-54	4	1	0	IV	19	8.646	1.109	35.729	49.564	51.019	53.252	13.7	100	100	100					4.569	YES
C28	C	Male	55-59	4	2c	0	IV	36	7.609	1.617	26.476	44.56	46.258	51.463	13.7	100	100	98.0849					3.01455	NO
C29	C	Male	70-74	2	0	0	II	10	7.845	1.264	46.453	56.389	56.642	64.532	10.6	100	100	100	100				3.93096	YES
C30	C	Male	50-54	3	2c	0	IV	33	7.886	0.283	47.682	50.723	50.752	52.399	14.4	100	100	100	100				3.52114	NO
C31	C	Male	50-54	4	1	0	IV	44	4.545	0.618	41.677	49.903	49.482	68.574	37.8	100	100	100	100				4.1807	NO
C32	C	Female	55-59	2	0	0	II	31	6.51	0.553	5.425	45.748	46.279	70.072	21.5	100	100	92.1604					5.24832	NO
C33	C	Female	60-64	2	1	0	IV	19	5.828	1.345	44.583	55.318	55.69	61.259	5.5	100	100	100	100				3.78144	YES
C34	C	Male	65-69	1	0	0	I	32	6.51	2.472	47.4385	55.498	54.381	66.769	15.1	100	100	100	100	98.7531			5.833	NO
C35	C	Male	45-49	4	2c	0	IV	48	7.045	0.659	31.169	48.041	48.665	73.732	25.9	100	100	100					4.066	NO
C36	C	Male	55-59	2	3	0	IV	29	6.031	2.132	50.294	55.678	53.072	72.279	11.9	100	100	100	100	100			2.28536	NO
C37	C	Male	60-64	2	0	0	II	27	6.479	0.489	51.01	60.46	60.697	70.665	20.9	100	100	100	100				2.86794	NO
C38	C	Male	70-74	3	0	0	III	19	7.851	1.059	65.715	69.157	68.981	72.508	3.9	100	100	100	100	100	100		3.04203	YES
C39	C	Male	65-69	4	1	0	IV	30	9.624	0.689	38.811	46.012	47.081	51.091	19.4	100	100	100					2.17624	NO
C40	C	Male	60-64	3	1	0	IV	28	6.031	0.695	27.569	48.526	49.228	51.339	17.4	100	100	99.8783					3.8548	NO
C41	C	Male	65-69	1	0	0	I	30	7.781	1.97	2.737	34.675	42.434	52.142	31.2	100	100	63.9016					2.59805	NO
C42	C	Male	60-64	3	1	0	IV	29	6.98	0.743	29.617	42.867	43.082	51.013	16.9	100	100	99.9768					4.08408	NO
C43	C	Female	60-64	3	0	0	III	27	9.302	0.396	20.703	42.906	43.705	68.404	50.9	100	100	97.6392					3.2769	NO
C44	C	Male	45-49	3	0	0	III	16	8.169	1.687	55.251	68.217	70.595	74.618	18	100	100	100	100	100			3.05092	YES
C45	C	Male	55-59	3	0	0	III	24	7.921	2.099	7.78	34.909	39.035	54.682	17.6	100	100	62.2591					2.112	NO
C46	C	Male	70-74	2	0	0	II	47	7.274	0.512	28.668	45.207	43.632	74.768	26.3	100	100	99.6488					2.679	NO
C47	C	Male	50-54	3	2c	0	IV	30	13.579	1.177	31.715	43.065	42.924	54.521	6	100	100	100					3.40095	YES
C48	C	Female	55-59	1	2c	0	IV	43	8.912	1.013	39.796	49.022	48.648	62.427	13	100	100	100					3.3396	NO
