## Supplementary material for "Prediction of radiation-induced hypothyroidism using radiomic data analysis does not show superiority over standard normal tissue complication models": Table_S6_Selected features.xlsx

### Sheet: Variant Ia
filter	feature group	feature name
exponential	GLDM	dependence entropy
		dependence variance
		gray level non uniformity
		small dependence low gray level emphasis
	GLRLM	run entropy
		run length non uniformity
		run length non uniformity normalized
		run percentage
		run variance
gradient	GLDM	dependence non uniformity
		small dependence low gray level emphasis
	GLSZM	gray level non uniformity
	NGTDM	coarseness
logarithm	GLDM	dependence non uniformity
	GLRLM	run length non uniformity
	NGTDM	coarseness
original	GLRLM	gray level non uniformity
	NGTDM	coarseness
	shape	least axis length
		maximum 2D diameter slice
		maximum 3D diameter
		mesh volume
		surface volume ratio
		voxel volume
square	GLDM	gray level non uniformity
		small dependence emphasis
squareroot	GLDM	dependence non uniformity
	GLRLM	run length non uniformity
	GLSZM	size zone non uniformity
	NGTDM	coarseness
	first order	energy
		total energy
wavelet HHH	GLDM	dependence non uniformity
		gray level non uniformity
	GLRLM	gray level non uniformity
		run length non uniformity
	GLSZM	zone percentage
	NGTDM	coarseness
wavelet HHL	GLRLM	run length non uniformity
	NGTDM	coarseness
wavelet HLH	GLDM	gray level non uniformity
	GLRLM	gray level non uniformity
		run entropy
		run length non uniformity
		run percentage
	NGTDM	coarseness
wavelet HLL	GLRLM	run length non uniformity
	GLSZM	size zone non uniformity
	NGTDM	coarseness
	first order	interquartile range
wavelet LHH	GLDM	dependence non uniformity
		gray level non uniformity
	GLRLM	gray level non uniformity
		run length non uniformity
	NGTDM	coarseness
wavelet LHL	GLDM	dependence non uniformity
	GLRLM	run length non uniformity
	NGTDM	coarseness
wavelet LLH	GLCM	cluster shade
		maximum probability
	GLDM	dependence non uniformity
	GLRLM	run entropy
		run length non uniformity
	NGTDM	coarseness
	first order	energy
wavelet LLL	NGTDM	coarseness
		contrast

### Sheet: Variant Ib
filter	feature group	feature name
exponential	GLDM	dependence entropy
		dependence variance
		gray level non uniformity
		small dependence low gray level emphasis
	GLRLM	run entropy
		run length non uniformity
		run length non uniformity normalized
		run percentage
		run variance
gradient	GLDM	small dependence low gray level emphasis
	GLSZM	gray level non uniformity
	NGTDM	coarseness
logarithm	GLDM	dependence non uniformity
	GLRLM	run length non uniformity
	NGTDM	coarseness
original	GLRLM	gray level non uniformity
	NGTDM	coarseness
	shape	least axis length
		maximum 2D diameter slice
		maximum 3D diameter
		mesh volume
		surface volume ratio
		voxel volume
square	GLDM	gray level non uniformity
		small dependence emphasis
squareroot	GLDM	dependence non uniformity
	GLRLM	run length non uniformity
	GLSZM	size zone non uniformity
	NGTDM	coarseness
	first order	energy
		range
		total energy
wavelet HHH	GLDM	dependence non uniformity
		gray level non uniformity
	GLRLM	gray level non uniformity
		run length non uniformity
	GLSZM	zone percentage
	NGTDM	coarseness
wavelet HHL	GLRLM	run length non uniformity
	NGTDM	coarseness
	first order	energy
wavelet HLH	GLDM	gray level non uniformity
	GLRLM	gray level non uniformity
		run entropy
		run length non uniformity
		run percentage
	NGTDM	coarseness
wavelet HLL	GLRLM	run length non uniformity
	GLSZM	size zone non uniformity
	NGTDM	coarseness
	first order	interquartile range
wavelet LHH	GLDM	dependence non uniformity
		gray level non uniformity
	GLRLM	gray level non uniformity
		run length non uniformity
	NGTDM	coarseness
wavelet LHL	GLDM	dependence non uniformity
	GLRLM	run length non uniformity
	NGTDM	coarseness
wavelet LLH	GLCM	cluster shade
		maximum probability
	GLDM	dependence non uniformity
	GLRLM	run entropy
		run length non uniformity
	NGTDM	coarseness
	first order	energy
wavelet LLL	NGTDM	coarseness
		contrast

### Sheet: Variant II
filter	feature group	feature name
exponential	GLDM	dependence entropy
		dependence variance
		gray level non uniformity
		small dependence low gray level emphasis
	GLRLM	run entropy
		run length non uniformity
		run length non uniformity normalized
		run percentage
		run variance
gradient	GLDM	small dependence low gray level emphasis
	GLSZM	gray level non uniformity
	NGTDM	coarseness
logarithm	GLDM	dependence non uniformity
	GLRLM	run length non uniformity
	NGTDM	coarseness
original	GLRLM	gray level non uniformity
	NGTDM	coarseness
	first order	energy
	shape	least axis length
		maximum 2D diameter slice
		maximum 3D diameter
		mesh volume
		surface volume ratio
		voxel volume
square	GLDM	gray level non uniformity
		small dependence emphasis
	first order	mean absolute deviation
		robust mean absolute deviation
squareroot	GLDM	dependence non uniformity
	GLRLM	run length non uniformity
	GLSZM	size zone non uniformity
	NGTDM	coarseness
wavelet HHH	GLDM	dependence non uniformity
		gray level non uniformity
	GLRLM	gray level non uniformity
		run length non uniformity
	NGTDM	coarseness
wavelet HHL	GLRLM	run length non uniformity
	NGTDM	coarseness
	first order	energy
wavelet HLH	GLDM	gray level non uniformity
	GLRLM	gray level non uniformity
		run entropy
		run length non uniformity
		run percentage
	NGTDM	coarseness
wavelet HLL	GLRLM	run length non uniformity
	GLSZM	size zone non uniformity
	NGTDM	coarseness
	first order	interquartile range
wavelet LHH	GLDM	dependence non uniformity
		gray level non uniformity
	GLRLM	gray level non uniformity
		run length non uniformity
	NGTDM	coarseness
wavelet LHL	GLDM	dependence non uniformity
	GLRLM	run length non uniformity
	NGTDM	coarseness
wavelet LLH	GLCM	maximum probability
	GLDM	dependence non uniformity
	GLRLM	run entropy
		run length non uniformity
	GLSZM	gray level non uniformity
	NGTDM	coarseness
wavelet LLL	NGTDM	coarseness
		contrast
